# Genealogy based trait association with LOCATER boosts power at loci with allelic heterogeneity

**DOI:** 10.1101/2024.11.04.24316696

**Authors:** Xinxin Wang, Ryan Christ, Erica Young, Chul Joo Kang, Indraniel Das, Edward A. Belter, Markku Laakso, Louis J.M. Aslett, David Steinsaltz, Nathan O. Stitziel, Ira M. Hall

**Author notes:** Institute for Informatics, Data Science & Biostatistics, Washington University in St. Louis, Saint Louis, MO, 63110, USA. Collaborative and Integrative Genomics Lab at the McDonnell Genome Institute at Washington University School of Medicine, Saint Louis, MO, 63108, USA.

## Abstract

A key methodological challenge for genome-wide association studies is how to leverage haplotype diversity and allelic heterogeneity to improve trait association power, especially in noncoding regions where it is difficult to predict variant impacts and define functional units for variant aggregation. Genealogy-based association methods have the potential to bridge this gap by testing combinations of common and rare haplotypes based purely on their ancestral relationships. In parallel work, we have developed an efficient local ancestry inference engine and a novel statistical method (LOCATER) for combining signals present on different branches of a locus specific haplotype tree. Here, we developed a genome-wide LOCATER analysis pipeline and applied it to a genome sequencing study of 6,795 Finnish individuals with 101 cardiometabolic traits and 18.9 million autosomal variants. We identify 351 significant trait associations at 47 distinct genomic loci and find that LOCATER boosts single marker test (SMT) association signal at 5 loci by combining independent signals from distinct alleles. LOCATER successfully recovers known quantitative trait loci not found by SMT, including *LIPG*, recovers known allelic heterogeneity at the *APOE/C1/C4/C2* gene cluster, and suggests one novel association. We find that confounders have a more pronounced effect on genealogy-based methods than SMT, and we propose a new randomization approach and a general method for genomic control to eliminate their effects. This study demonstrates that genealogy-based methods such as LOCATER excel when multiple causal variants are present and suggests that their application to larger and more diverse cohorts will be fruitful.
