## Supplemental tables for "Genealogy based trait association with LOCATER boosts power at loci with allelic heterogeneity"

### Sheet: Guide
Supplemental Tables
Table S1. Full list of traits and their descriptors used in this study
Table S2. Full set of association results that either LOCATER or SMT is genome-wide significant.
Table S3. HMM parameter evaluated in tuning experiment
Table S4. List of significant sprigs and variants that are completely linked through LD
Table S5. Associations with more significant result from LOCATER and the inferred causal variant count

### Sheet: Table S1
Table S1. Full list of phenotypes and their descriptors used in this study
Phenotype name	Phenotype descriptor	Phenotype descriptor + Rank matched version
estimated Glomerular Filtration Rate (MDRD formula)	eGFR_MDRD_combined	eGFR_MDRD_combined92
Creatinine (umol/l)	S_krea_combined	S_krea_combined94
Total cholesterol (mmol/l)	S_totalc_combined	S_totalc_combined52
Total triglycerides (mmol/l)	ln_S_tottg_combined	ln_S_tottg_combined35
hS-CRP (mg/l)	ln_P_CRP_combined	ln_P_CRP_combined
Height (cm)	height_combined	height_combined34
BMI	bmi_combined	bmi_combined87
Weight (kg)	weight_combined	weight_combined58
Systolic blood pressure (mean of 2 measurements) (mmHg)	systbp_combined	systbp_combined3
Diastolic blood pressure (mean of 2 measurements) (mmHg)	diastbp_combined	diastbp_combined12
Pulse pressure	pulsepress_combined	pulsepress_combined44
Plasma adiponectin (ug/ml)	ln_P_adipon_combined	ln_P_adipon_combined71
Waist (cm)	waist_combined	waist_combined34
ApoA1 (g/l)	S_ApoA1_combined	S_ApoA1_combined47
ApoB (g/l)	S_ApoB_combined	S_ApoB_combined79
HDL cholesterol (mmol/l)	S_hdlc_combined	S_hdlc_combined89
HDL cholesterol (mmol/l) in males	S_hdlc_males	S_hdlc_males32
Hip (cm)	hip_combined	hip_combined
Waist hip ratio	whr_combined	whr_combined4
LDL cholesterol (mmol/l)	S_ldlc_combined	S_ldlc_combined14
Bioimpedance: Fat mass (%)	fatmass_combined	fatmass_combined9
NMR: Total cholesterol in IDL (mmol/l)	IDL_C_combined	IDL_C_combined83
NMR: Concentration of chylomicrons and extremely large VLDL particles (umol/l)	XXL_VLDL_P_combined	XXL_VLDL_P_combined81
NMR: Triglycerides in IDL (mmol/l)	ln_IDL_TG_combined	ln_IDL_TG_combined
NMR: Total cholesterol in large HDL (mmol/l)	L_HDL_C_combined	L_HDL_C_combined
NMR: Concentration of large HDL particles (umol/l)	L_HDL_P_combined	L_HDL_P_combined
NMR: Triglycerides in large HDL (mmol/l)	ln_L_HDL_TG_combined	ln_L_HDL_TG_combined
NMR: Total cholesterol in large LDL (mmol/l)	L_LDL_C_combined	L_LDL_C_combined89
NMR: Concentration of large LDL particles (umol/l)	L_LDL_P_combined	L_LDL_P_combined81
NMR: Triglycerides in large LDL (mmol/l)	ln_L_LDL_TG_combined	ln_L_LDL_TG_combined
NMR: Total cholesterol in large VLDL (mmol/l)	L_VLDL_C_combined	L_VLDL_C_combined55
NMR: Concentration of large VLDL particles (umol/l)	L_VLDL_P_combined	L_VLDL_P_combined4
NMR: Triglycerides in large VLDL (mmol/l)	ln_L_VLDL_TG_combined	ln_L_VLDL_TG_combined34
NMR: Total cholesterol in medium HDL (mmol/l)	M_HDL_C_combined	M_HDL_C_combined44
NMR: Concentration of medium HDL particles (umol/l)	M_HDL_P_combined	M_HDL_P_combined11
NMR: Triglycerides in medium HDL (mmol/l)	ln_M_HDL_TG_combined	ln_M_HDL_TG_combined83
NMR: Total cholesterol in medium LDL (mmol/l)	M_LDL_C_combined	M_LDL_C_combined79
NMR: Concentration of medium LDL particles (umol/l)	M_LDL_P_combined	M_LDL_P_combined44
NMR: Triglycerides in medium LDL (mmol/l)	ln_M_LDL_TG_combined	ln_M_LDL_TG_combined87
NMR: Total cholesterol in medium VLDL (mmol/l)	M_VLDL_C_combined	M_VLDL_C_combined10
NMR: Concentration of medium VLDL particles (umol/l)	M_VLDL_P_combined	M_VLDL_P_combined27
NMR: Triglycerides in medium VLDL (mmol/l)	ln_M_VLDL_TG_combined	ln_M_VLDL_TG_combined13
NMR: Total cholesterol in small HDL (mmol/l)	S_HDL_C_combined	S_HDL_C_combined62
NMR: Concentration of small HDL particles (umol/l)	S_HDL_P_combined	S_HDL_P_combined40
NMR: Triglycerides in small HDL (mmol/l)	ln_S_HDL_TG_combined	ln_S_HDL_TG_combined25
NMR: Total cholesterol in small LDL (mmol/l)	S_LDL_C_combined	S_LDL_C_combined73
NMR: Concentration of small LDL particles (umol/l)	S_LDL_P_combined	S_LDL_P_combined10
NMR: Triglycerides in small LDL (mmol/l)	ln_S_LDL_TG_combined	ln_S_LDL_TG_combined94
NMR: Total cholesterol in small VLDL (mmol/l)	S_VLDL_C_combined	S_VLDL_C_combined65
NMR: Concentration of small VLDL particles (umol/l)	S_VLDL_P_combined	S_VLDL_P_combined99
NMR: Triglycerides in small VLDL (mmol/l)	ln_S_VLDL_TG_combined	ln_S_VLDL_TG_combined39
NMR: Total cholesterol in very large HDL (mmol/l)	XL_HDL_C_combined	XL_HDL_C_combined5
NMR: Concentration of very large HDL particles (umol/l)	XL_HDL_P_combined	XL_HDL_P_combined92
NMR: Triglycerides in very large HDL (mmol/l)	ln_XL_HDL_TG_combined	ln_XL_HDL_TG_combined21
NMR: Total cholesterol in very large VLDL (mmol/l)	XL_VLDL_C_combined	XL_VLDL_C_combined44
NMR: Concentration of very large VLDL particles (umol/l)	XL_VLDL_P_combined	XL_VLDL_P_combined95
NMR: Triglycerides in very large VLDL (mmol/l)	ln_XL_VLDL_TG_combined	ln_XL_VLDL_TG_combined26
NMR: Total cholesterol in very small VLDL (mmol/l)	XS_VLDL_C_combined	XS_VLDL_C_combined75
NMR: Concentration of very small VLDL particles (umol/l)	XS_VLDL_P_combined	XS_VLDL_P_combined47
NMR: Triglycerides in very small VLDL (mmol/l)	ln_XS_VLDL_TG_combined	ln_XS_VLDL_TG_combined51
NMR: Total cholesterol in chylomicrons and extremely large VLDL (mmol/l)	XXL_VLDL_C_combined	XXL_VLDL_C_combined34
NMR: Triglycerides in chylomicrons and extremely large VLDL (mmol/l)	ln_XXL_VLDL_TG_combined	ln_XXL_VLDL_TG_combined68
NMR: Total cholesterol in HDL2 (mmol/l)	HDL2_C_combined	HDL2_C_combined92
NMR: Total cholesterol in HDL3 (mmol/l)	HDL3_C_combined	HDL3_C_combined79
NMR: Total cholesterol in VLDL (mmol/l)	VLDL_C_combined	VLDL_C_combined19
NMR: Remnant cholesterol (non-HDL, non-LDL -cholesterol) (mmol/l)	Remnant_C_combined	Remnant_C_combined35
NMR: Concentration of IDL particles (umol/l)	IDL_P_combined	IDL_P_combined42
NMR: Triglycerides in HDL (mmol/l)	ln_HDL_TG_combined	ln_HDL_TG_combined78
NMR: Triglycerides in LDL (mmol/l)	ln_LDL_TG_combined	ln_LDL_TG_combined
NMR: Triglycerides in VLDL (mmol/l)	ln_VLDL_TG_combined	ln_VLDL_TG_combined3
NMR: Alanine (mmol/l)	Ala_combined	Ala_combined66
NMR: Phenylalanine (mmol/l)	Phe_combined	Phe_combined27
NMR: Acetate (mmol/l)	ln_Ace_combined	ln_Ace_combined54
NMR: Acetoacetate (mmol/l)	ln_AcAce_combined	ln_AcAce_combined31
NMR: Histidine (mmol/l)	His_combined	His_combined
NMR: Glycoprotein acetyls, mainly a1-acid glycoprotein (mmol/l)	Gp_combined	Gp_combined58
NMR: Tyrosine (mmol/l)	Tyr_combined	Tyr_combined1
NMR: Valine (mmol/l)	Val_combined	Val_combined21
NMR: 22:6, docosahexaenoic acid (mmol/l)	DHA_combined	DHA_combined
NMR: Omega-3 fatty acids (mmol/l)	FAw3_combined	FAw3_combined51
NMR: Omega-6 fatty acids (mmol/l)	FAw6_combined	FAw6_combined
NMR: 18:2, linoleic acid (mmol/l)	LA_combined	LA_combined8
NMR: Monounsaturated fatty acids; 16:1, 18:1 (mmol/l)	MUFA_combined	MUFA_combined51
NMR: Polyunsaturated fatty acids (mmol/l)	PUFA_combined	PUFA_combined42
NMR: Ratio of 22:6 docosahexaenoic acid to total fatty acids (%)	DHA_FA_combined	DHA_FA_combined
NMR: Ratio of omega-3 fatty acids to total fatty acids (%)	FAw3_FA_combined	FAw3_FA_combined
NMR: Ratio of omega-6 fatty acids to total fatty acids (%)	FAw6_FA_combined	FAw6_FA_combined55
NMR: Ratio of monounsaturated fatty acids to total fatty acids (%)	MUFA_FA_combined	MUFA_FA_combined46
NMR: Ratio of polyunsaturated fatty acids to total fatty acids (%)	PUFA_FA_combined	PUFA_FA_combined81
NMR: Total phosphoglycerides (mmol/l)	TotPG_combined	TotPG_combined4
NMR: Phosphatidylcholine and other cholines (mmol/l)	PC_combined	PC_combined6
NMR: Sphingomyelins (mmol/l)	SM_combined	SM_combined38
NMR: Total cholines (mmol/l)	TotCho_combined	TotCho_combined53
NMR: Leucine (mmol/l)	Leu_combined	Leu_combined22
NMR: Saturated fatty acids (mmol/l)	SFA_combined	SFA_combined41
NMR: Ratio of saturated fatty acids to total fatty acids (%)	SFA_FA_combined	SFA_FA_combined8
NMR: Citrate (mmol/l)	Cit_combined	Cit_combined
NMR: Glutamine (mmol/l)	Gln_combined	Gln_combined
NMR: Isoleucine (mmol/l)	Ile_combined	Ile_combined87
NMR: Albumin (signal area)	Alb_combined	Alb_combined2
NMR: Pyruvate (mmol/l)	Pyr_combined	Pyr_combined90

### Sheet: Table S2
Table S2. Full set of association results that either LOCATER or SMT is genome-wide significant.
chromosome	region start position	region end position	phenotype*	P_LOCATER_standardized (-log10) **	Position of LOCATER lead marker	P_SMT (-log10)	Position of SMT lead marker	P_LOCATER_standardized < P_SMT?	difference of P_LOCATER_standardized and P_SMT (-log10)
1	53582159	56974902	IDL_C_combined83	23.0029	55039974	23.3117	55039974	FALSE	-0.30879
1	53758444	56974902	S_ldlc_combined14	29.1618	55039974	29.4706	55039974	FALSE	-0.30879
1	53890539	56974902	IDL_P_combined42	21.3467	55039974	21.6555	55039974	FALSE	-0.30879
1	54180928	56974902	L_LDL_C_combined89	17.6231	55039974	17.9319	55039974	FALSE	-0.30879
1	54180928	56974902	L_LDL_P_combined81	16.661	55039974	16.9698	55039974	FALSE	-0.30879
1	54180928	56974902	S_totalc_combined52	19.683	55039974	19.9918	55039974	FALSE	-0.30879
1	54180928	56139930	XS_VLDL_C_combined75	14.1379	55119171	14.4158	55119171	FALSE	-0.277915
1	54345907	56690128	Remnant_C_combined35	14.569	55039974	14.8522	55039974	FALSE	-0.283212
1	54439974	56974902	M_LDL_C_combined79	11.9504	55473824	11.5395	55039974	TRUE	0.410968
1	54439974	56974902	M_LDL_P_combined44	10.7397	55039974	10.9758	55039974	FALSE	-0.236156
1	54439974	55719171	S_ApoB_combined79	9.37969	55039974	9.59914	55039974	FALSE	-0.219443
1	54439974	56974902	S_LDL_C_combined73	10.4392	55039974	10.6717	55039974	FALSE	-0.232463
1	54439974	56239761	S_LDL_P_combined10	9.09701	55039974	9.31298	55039974	FALSE	-0.21597
1	54439974	55719171	S_VLDL_C_combined65	8.04188	55039974	8.24489	55039974	FALSE	-0.203004
1	54439974	55893465	XS_VLDL_P_combined47	12.0836	55119171	12.3363	55119171	FALSE	-0.252671
1	61835140	63312025	ln_HDL_TG_combined78	11.8715	62670407	12.1216	62670407	FALSE	-0.250064
1	61835140	63337550	ln_M_HDL_TG_combined83	15.1053	62518080	15.3951	62518080	FALSE	-0.289802
1	61835140	63312025	Remnant_C_combined35	10.7423	62499950	10.9785	62499950	FALSE	-0.236188
1	61835140	63312025	S_VLDL_C_combined65	11.0039	62499950	11.2433	62499950	FALSE	-0.239403
1	61835140	63280578	S_VLDL_P_combined99	10.0121	62499950	10.2393	62499950	FALSE	-0.227215
1	61835140	63312025	VLDL_C_combined19	10.653	62499950	10.8881	62499950	FALSE	-0.235091
1	61835140	63279768	XS_VLDL_P_combined47	9.12298	62508124	9.33927	62508124	FALSE	-0.216289
1	61835572	63312025	FAw6_combined	8.95991	62499950	9.1742	62499950	FALSE	-0.214285
1	61835572	63280578	M_VLDL_C_combined10	9.31749	62499950	9.53616	62499950	FALSE	-0.218679
1	61835572	63312025	PUFA_combined42	9.58153	62499950	9.80345	62499950	FALSE	-0.221924
1	61835572	63274059	S_totalc_combined52	8.92718	62515769	9.14107	62515769	FALSE	-0.213883
1	61835572	63312025	TotPG_combined4	9.20928	62505325	9.42663	62505325	FALSE	-0.217349
1	61837688	63279768	LA_combined8	8.71659	62499950	8.92788	62499950	FALSE	-0.211295
1	61837688	63227946	PC_combined6	8.46657	62502076	8.49481	62464553	FALSE	-0.0282474
1	61837688	63279768	S_ApoB_combined79	9.45503	62499950	9.6754	62499950	FALSE	-0.220369
1	61856989	63154248	S_ldlc_combined14	8.80922	62478283	9.02166	62478283	FALSE	-0.212433
1	61894579	63094579	ln_XS_VLDL_TG_combined51	8.14496	62494579	8.34923	62494579	FALSE	-0.20427
1	64988114	66303996	ln_P_CRP_combined	9.95286	65668267	10.0836	65689832	FALSE	-0.13076
1	108672258	109888603	S_ldlc_combined14	16.1383	109275684	16.2982	109275684	FALSE	-0.159902
1	108674570	109879544	L_LDL_C_combined89	9.53379	109278685	9.75513	109278685	FALSE	-0.221337
1	108674570	109879544	L_LDL_P_combined81	9.49198	109278685	9.71281	109278685	FALSE	-0.220823
1	108674570	109879544	M_LDL_C_combined79	10.0503	109278685	10.278	109278685	FALSE	-0.227685
1	108674570	109879544	M_LDL_P_combined44	9.91199	109278685	10.138	109278685	FALSE	-0.225984
1	108674570	109875908	S_ApoB_combined79	8.10994	109275684	8.31378	109275684	FALSE	-0.20384
1	108674570	109879544	S_LDL_C_combined73	9.79425	109278685	10.0188	109278685	FALSE	-0.224538
1	108674570	109879544	S_LDL_P_combined10	9.58974	109278685	9.81177	109278685	FALSE	-0.222025
1	108674570	109881628	S_totalc_combined52	9.01132	109275908	9.11274	109275684	FALSE	-0.101414
1	158621290	160347372	ln_P_CRP_combined	32.4151	159712443	32.7239	159712443	FALSE	-0.30879
1	229554507	230771476	ln_S_VLDL_TG_combined39	9.86038	230171476	10.0857	230171476	FALSE	-0.22535
1	229557783	230771476	ln_M_VLDL_TG_combined13	8.89454	230160042	9.10802	230160042	FALSE	-0.213482
1	229557783	230771476	ln_VLDL_TG_combined3	9.37447	230171476	9.59385	230171476	FALSE	-0.219379
1	229558968	230771436	M_HDL_C_combined44	8.82427	230159944	9.03689	230159944	FALSE	-0.212618
1	229558968	230770220	M_HDL_P_combined11	8.62628	230159944	8.83646	230159944	FALSE	-0.210185
1	229571476	230771476	ln_L_VLDL_TG_combined34	8.17457	230171476	8.3792	230171476	FALSE	-0.204634
2	20321704	21614672	ln_XS_VLDL_TG_combined51	13.6931	21003688	13.9656	21003688	FALSE	-0.272449
2	20334251	21614672	ln_S_VLDL_TG_combined39	10.8546	21002409	11.0921	21002409	FALSE	-0.237567
2	20334251	21614672	S_VLDL_P_combined99	10.8299	21014672	11.0672	21014672	FALSE	-0.237264
2	20340780	21760481	S_ldlc_combined14	13.4037	21055050	13.6726	21055050	FALSE	-0.268892
2	20364499	21760481	S_totalc_combined52	11.2514	21055060	11.4939	21055060	FALSE	-0.242444
2	20371074	21614672	ln_IDL_TG_combined	8.30882	21003688	8.5151	21003688	FALSE	-0.206284
2	20393943	21691979	L_LDL_C_combined89	9.8135	21072355	10.0383	21072355	FALSE	-0.224774
2	20393943	21698852	L_LDL_P_combined81	10.0544	21072355	10.2821	21072355	FALSE	-0.227734
2	20393943	21672960	M_LDL_P_combined44	8.60102	21009932	8.8109	21009932	FALSE	-0.209875
2	20393943	21672960	S_ApoB_combined79	9.63912	21055050	9.86175	21055050	FALSE	-0.222631
2	20398163	21614672	S_VLDL_C_combined65	8.00427	20998163	8.20681	20998163	FALSE	-0.202541
2	20409323	21672355	S_LDL_P_combined10	8.1974	21009932	8.40232	21009932	FALSE	-0.204915
2	20409932	21672355	M_LDL_C_combined79	7.99567	21072355	8.19811	21072355	FALSE	-0.202436
2	20450024	21686984	IDL_P_combined42	9.44063	21072355	9.66082	21072355	FALSE	-0.220192
2	20455050	21672960	IDL_C_combined83	8.40921	21072355	8.61673	21072355	FALSE	-0.207518
2	20472355	21672355	S_LDL_C_combined73	8.10103	21072355	8.30476	21072355	FALSE	-0.20373
2	26621678	28462677	ln_S_tottg_combined35	18.1604	27508073	18.4692	27508073	FALSE	-0.30879
2	26753785	28633964	ln_VLDL_TG_combined3	18.9093	27508073	19.2181	27508073	FALSE	-0.30879
2	26775230	28236484	Ala_combined66	19.1567	27508073	19.4654	27508073	FALSE	-0.30879
2	26775230	28217773	Gp_combined58	11.9878	27508073	12.2393	27508073	FALSE	-0.251493
2	26775230	28221734	Ile_combined87	11.8545	27508073	12.1043	27508073	FALSE	-0.249855
2	26775230	28129596	L_VLDL_C_combined55	13.1688	27518370	13.4348	27518370	FALSE	-0.266005
2	26775230	28462677	L_VLDL_P_combined4	16.6906	27518370	16.9994	27518370	FALSE	-0.30879
2	26775230	28462677	ln_L_VLDL_TG_combined34	16.6761	27508073	16.9849	27508073	FALSE	-0.30879
2	26775230	28462677	ln_M_VLDL_TG_combined13	17.1738	27508073	17.4826	27508073	FALSE	-0.30879
2	26775230	28129596	ln_S_HDL_TG_combined25	10.5464	27529596	10.7802	27529596	FALSE	-0.23378
2	26775230	28467192	ln_S_VLDL_TG_combined39	18.0289	27508073	18.3377	27508073	FALSE	-0.30879
2	26775230	28462677	ln_XL_VLDL_TG_combined26	17.0389	27508073	17.3477	27508073	FALSE	-0.30879
2	26775230	28130004	ln_XS_VLDL_TG_combined51	14.8556	27529596	15.1423	27529596	FALSE	-0.286734
2	26775230	28129596	ln_XXL_VLDL_TG_combined68	10.0395	27518370	10.2671	27518370	FALSE	-0.227552
2	26775230	28380307	M_VLDL_P_combined27	15.3422	27508073	15.6349	27508073	FALSE	-0.292714
2	26775230	28208740	MUFA_combined51	13.1098	27508073	13.3751	27508073	FALSE	-0.265281
2	26775230	28130004	S_VLDL_P_combined99	13.4632	27508073	13.7329	27508073	FALSE	-0.269624
2	26775230	28129596	XL_VLDL_C_combined44	11.3386	27518370	11.5821	27518370	FALSE	-0.243515
2	26775230	28380307	XL_VLDL_P_combined95	15.8148	27518370	16.1133	27518370	FALSE	-0.298521
2	26775230	28129596	XXL_VLDL_P_combined81	10.0558	27518370	10.2836	27518370	FALSE	-0.227752
2	26908073	28129596	FAw6_FA_combined55	8.87389	27508073	9.08711	27508073	FALSE	-0.213228
2	26908073	28129596	Leu_combined22	9.69112	27529596	9.91439	27529596	FALSE	-0.22327
2	26908073	28129596	ln_S_LDL_TG_combined94	9.40405	27529596	9.62379	27529596	FALSE	-0.219743
2	26908073	28129596	M_VLDL_C_combined10	10.0123	27519736	10.2395	27519736	FALSE	-0.227217
2	26908073	28129596	MUFA_FA_combined46	9.25428	27508073	9.47218	27508073	FALSE	-0.217902
2	26908073	28129596	S_ApoB_combined79	8.86865	27529596	9.08181	27529596	FALSE	-0.213163
2	26918370	28119736	XXL_VLDL_C_combined34	8.28811	27519736	8.49414	27519736	FALSE	-0.206029
2	64380940	65604672	Val_combined21	8.60655	65004672	8.81649	65004672	FALSE	-0.209943
3	185651276	187753604	ln_P_adipon_combined71	39.7095	186834099	40.0183	186834099	FALSE	-0.30879
4	31283682	32483682	TotPG_combined4	8.13818	31883682	8.34237	31883682	FALSE	-0.204187
4	70009231	71564820	S_HDL_C_combined62	8.18985	70609231	8.39468	70609231	FALSE	-0.204822
4	71093829	75359005	Alb_combined2	28.3048	73522447	28.6136	73522447	FALSE	-0.30879
4	71668843	74587570	S_ldlc_combined14	15.0039	73167847	15.2925	73167847	FALSE	-0.288557
4	71676937	74587570	M_LDL_P_combined44	14.7188	73167847	15.0039	73167847	FALSE	-0.285053
4	71676937	74528089	S_totalc_combined52	16.2746	73167847	16.5788	73167847	FALSE	-0.304172
4	71837677	74246563	FAw6_combined	13.018	72608525	13.2821	72608525	FALSE	-0.264152
4	71837677	74587570	Gp_combined58	11.2691	73167847	11.5118	73167847	FALSE	-0.242662
4	71837677	74246563	IDL_P_combined42	10.7331	73167847	10.9692	73167847	FALSE	-0.236075
4	71837677	74528089	L_LDL_C_combined89	13.9015	73167847	14.1765	73167847	FALSE	-0.27501
4	71837677	74587570	L_LDL_P_combined81	14.457	73167847	14.7388	73167847	FALSE	-0.281836
4	71837677	74246563	LA_combined8	13.2413	72608525	13.5082	72608525	FALSE	-0.266897
4	71837677	74587570	ln_L_LDL_TG_combined	11.421	73167847	11.6656	73167847	FALSE	-0.244528
4	71837677	74587570	ln_LDL_TG_combined	12.4037	73167847	12.6603	73167847	FALSE	-0.256604
4	71837677	74587570	ln_M_LDL_TG_combined87	13.045	72803111	13.3095	72803111	FALSE	-0.264485
4	71837677	74587570	ln_S_LDL_TG_combined94	11.4526	72803111	11.6975	72803111	FALSE	-0.244916
4	71837677	74246563	M_LDL_C_combined79	13.4164	73167847	13.6854	73167847	FALSE	-0.269049
4	71837677	74246563	PC_combined6	11.1194	72902905	11.3603	72902905	FALSE	-0.240822
4	71837677	74246563	PUFA_combined42	12.8804	73167847	13.1428	73167847	FALSE	-0.262461
4	71837677	74246563	S_HDL_C_combined62	9.51065	72882942	9.7317	72882942	FALSE	-0.221053
4	71837677	74246563	S_LDL_C_combined73	12.4706	73167847	12.728	73167847	FALSE	-0.257426
4	71837677	74246563	S_LDL_P_combined10	13.8204	73167847	14.0944	73167847	FALSE	-0.274013
4	71837677	74246563	SM_combined38	13.81	73167847	14.0839	73167847	FALSE	-0.273886
4	71837677	74246563	TotCho_combined53	11.6169	72803111	11.8638	72803111	FALSE	-0.246935
4	71940456	74246563	S_ApoB_combined79	9.14724	73167847	9.36383	73167847	FALSE	-0.216587
4	72008525	74246563	IDL_C_combined83	9.40071	72882942	9.62041	72882942	FALSE	-0.219702
4	72008525	73767847	S_ApoA1_combined47	8.63013	73167847	8.84036	73167847	FALSE	-0.210232
4	72008525	73767847	TotPG_combined4	9.0472	72803111	9.26255	72803111	FALSE	-0.215357
4	87660689	88913660	Val_combined21	13.9332	88279855	14.2086	88279855	FALSE	-0.275399
4	178137355	179337355	ln_P_CRP_combined	8.9667	178737355	9.18107	178737355	FALSE	-0.214368
5	14266911	15480103	Cit_combined	11.0613	14866911	11.3014	14866911	FALSE	-0.240108
5	34627414	36261776	M_LDL_P_combined44	8.01704	35227414	8.21974	35227414	FALSE	-0.202698
5	34627414	36261776	S_LDL_C_combined73	8.32068	35227414	8.52711	35227414	FALSE	-0.20643
5	176809531	178015473	Phe_combined27	10.4913	177409531	10.7244	177409531	FALSE	-0.233104
6	33617884	34837755	ln_P_adipon_combined71	8.1773	34237755	8.38197	34237755	FALSE	-0.204668
6	33982880	35392107	S_hdlc_combined89	9.43963	34654899	9.34208	34654899	TRUE	0.0975557
6	33982880	35459916	S_hdlc_males32	9.42732	34654899	9.30242	34654899	TRUE	0.1249
6	110497613	111817184	Tyr_combined1	8.45735	111109201	8.66546	111109201	FALSE	-0.208109
7	72832414	74243687	ln_VLDL_TG_combined3	10.784	73482065	8.95455	73467477	TRUE	1.82945
7	72840219	74243687	MUFA_combined51	8.80438	73440219	7.59804	73440219	TRUE	1.20634
7	72841939	74243687	ln_S_VLDL_TG_combined39	8.5621	73497513	8.64447	73642420	FALSE	-0.0823638
7	73043687	74243687	L_VLDL_P_combined4	8.54921	73643687	7.46841	73641131	TRUE	1.08079
7	73868366	75068366	ln_XXL_VLDL_TG_combined68	8.09778	74468366	8.30147	74468366	FALSE	-0.20369
8	8720222	9963866	ln_AcAce_combined31	13.3098	9324101	13.5775	9324101	FALSE	-0.267739
8	19356018	20676828	S_hdlc_combined89	10.952	19958108	11.1908	19958108	FALSE	-0.238765
8	19356018	20676828	S_hdlc_males32	10.997	19958108	11.2363	19958108	FALSE	-0.239318
8	19357745	20676828	HDL2_C_combined92	10.8472	19958108	11.0847	19958108	FALSE	-0.237477
8	19357745	20676828	ln_L_VLDL_TG_combined34	11.2432	20054859	11.4855	20054859	FALSE	-0.242343
8	19357745	20676828	ln_M_VLDL_TG_combined13	13.2687	20054859	13.536	20054859	FALSE	-0.267234
8	19357745	20681538	ln_S_HDL_TG_combined25	14.3383	20054859	14.6187	20054859	FALSE	-0.280377
8	19357745	20676828	ln_S_tottg_combined35	13.6714	20054859	13.9436	20054859	FALSE	-0.272183
8	19357745	20681538	ln_S_VLDL_TG_combined39	16.9706	20054859	17.2794	20054859	FALSE	-0.30879
8	19357745	20681538	ln_VLDL_TG_combined3	13.673	20054859	13.9452	20054859	FALSE	-0.272202
8	19357745	20681538	ln_XS_VLDL_TG_combined51	14.3716	20054859	14.6524	20054859	FALSE	-0.280787
8	19357745	20676828	M_VLDL_P_combined27	12.9084	20054859	13.1712	20054859	FALSE	-0.262806
8	19357745	20681538	S_VLDL_P_combined99	13.7898	20054859	14.0634	20054859	FALSE	-0.273636
8	19358108	20558108	L_HDL_C_combined	7.9659	19958108	8.16797	19958108	FALSE	-0.20207
8	19358108	20558108	L_HDL_P_combined	8.09902	19958108	8.30272	19958108	FALSE	-0.203706
8	19358108	20559890	M_HDL_C_combined44	8.70003	19959423	8.91112	19959423	FALSE	-0.211091
8	19358108	20654859	M_VLDL_C_combined10	10.6669	20054859	10.9022	20054859	FALSE	-0.235261
8	19360531	20654859	L_VLDL_C_combined55	10.158	20054859	10.387	20054859	FALSE	-0.229008
8	19360531	20654859	L_VLDL_P_combined4	10.9297	20054859	11.1682	20054859	FALSE	-0.23849
8	19373410	20654859	ln_HDL_TG_combined78	9.02313	20054859	9.23819	20054859	FALSE	-0.215062
8	19454859	20654859	ln_XL_VLDL_TG_combined26	8.07592	20054859	8.27934	20054859	FALSE	-0.203422
8	124863528	126095147	L_VLDL_C_combined55	11.1145	125487789	11.3553	125487789	FALSE	-0.240762
8	124863528	126094452	ln_M_HDL_TG_combined83	11.1409	125487789	11.382	125487789	FALSE	-0.241086
8	124863528	126095147	ln_S_tottg_combined35	12.5964	125487789	12.8554	125487789	FALSE	-0.258972
8	124863528	126095147	ln_S_VLDL_TG_combined39	11.6738	125487789	11.9214	125487789	FALSE	-0.247634
8	124863528	126094452	ln_XS_VLDL_TG_combined51	11.2503	125487789	11.4928	125487789	FALSE	-0.242431
8	124863528	126095147	M_VLDL_C_combined10	11.447	125487789	11.6919	125487789	FALSE	-0.244848
8	124863528	126095147	S_VLDL_P_combined99	11.9009	125487789	12.1514	125487789	FALSE	-0.250426
8	124864137	126095147	ln_VLDL_TG_combined3	11.0046	125487789	11.244	125487789	FALSE	-0.239411
8	124864137	126087789	VLDL_C_combined19	10.3887	125487789	10.6205	125487789	FALSE	-0.231842
8	124864631	126095147	L_VLDL_P_combined4	10.2657	125470688	10.4961	125470688	FALSE	-0.230331
8	124864631	126095147	ln_L_VLDL_TG_combined34	10.2419	125470688	10.472	125470688	FALSE	-0.230039
8	124864631	126095147	ln_M_VLDL_TG_combined13	9.77175	125487789	9.99601	125487789	FALSE	-0.224261
8	124864631	126095147	M_VLDL_P_combined27	10.5191	125487789	10.7526	125487789	FALSE	-0.233445
8	124864631	126087789	S_ApoB_combined79	8.66524	125469835	8.87591	125469835	FALSE	-0.210664
8	124864631	126088935	XXL_VLDL_C_combined34	9.98673	125487187	10.2136	125487187	FALSE	-0.226903
8	124864911	126088935	FAw6_FA_combined55	9.18989	125487789	9.407	125487789	FALSE	-0.217111
8	124864911	126095147	ln_XL_VLDL_TG_combined26	9.51073	125480685	9.73179	125480685	FALSE	-0.221054
8	124864911	126088935	ln_XXL_VLDL_TG_combined68	8.69828	125487187	8.90935	125487187	FALSE	-0.21107
8	124864911	126095147	XL_VLDL_C_combined44	10.1211	125469285	10.3496	125469285	FALSE	-0.228554
8	124864911	126088935	XL_VLDL_P_combined95	9.55701	125469285	9.77863	125469285	FALSE	-0.221622
8	124864911	126088935	XXL_VLDL_P_combined81	9.00517	125487187	9.22001	125487187	FALSE	-0.214841
8	124865234	126094452	MUFA_combined51	9.45827	125469505	9.67868	125469505	FALSE	-0.220409
8	124869505	126094452	ln_HDL_TG_combined78	9.73235	125487789	9.95612	125487789	FALSE	-0.223777
8	124869835	126069835	Remnant_C_combined35	7.98749	125469835	8.18982	125469835	FALSE	-0.202335
8	124887789	126087789	ln_S_HDL_TG_combined25	8.23269	125487789	8.43804	125487789	FALSE	-0.205348
11	59714370	64145623	FAw3_FA_combined	150.832	61807686	151.14	61807686	FALSE	-0.30879
11	59910568	63830896	DHA_FA_combined	98.222	61807686	98.5308	61807686	FALSE	-0.30879
11	60492319	62932149	DHA_combined	69.9623	61802358	70.2711	61802358	FALSE	-0.30879
11	60492319	62833942	FAw3_combined51	81.9314	61829161	82.2402	61829161	FALSE	-0.30879
11	61176027	62491824	MUFA_FA_combined46	20.9213	61825533	21.23	61825533	FALSE	-0.30879
11	61176027	62491328	PUFA_FA_combined81	20.7672	61825533	21.076	61825533	FALSE	-0.30879
11	61176027	62488645	XL_HDL_C_combined5	15.255	61807686	15.5466	61807686	FALSE	-0.291642
11	61176027	62488645	XL_HDL_P_combined92	16.0578	61807686	16.3593	61807686	FALSE	-0.301507
11	61196827	62398436	L_HDL_C_combined	8.34155	61796827	8.20122	61798436	TRUE	0.140323
11	61196827	62426344	L_HDL_P_combined	8.82044	61825533	8.66986	61798436	TRUE	0.150582
11	61198436	62398436	ln_VLDL_TG_combined3	7.98458	61798436	8.18688	61798436	FALSE	-0.202299
11	61243278	62443278	HDL2_C_combined92	8.18188	61843278	7.78184	61798436	TRUE	0.400037
11	67875518	69508029	DHA_FA_combined	11.6901	68794860	11.9379	68794860	FALSE	-0.247835
11	68194860	69394860	DHA_combined	9.41594	68794860	9.63583	68794860	FALSE	-0.219889
11	68194860	69508029	FAw3_FA_combined	11.5194	68794860	11.7652	68794860	FALSE	-0.245737
11	104727888	105927888	ln_M_VLDL_TG_combined13	8.6363	105327888	4.98031	105331384	TRUE	3.65599
11	115983516	117720135	ln_XS_VLDL_TG_combined51	28.5161	116778201	28.8249	116778201	FALSE	-0.30879
11	115983516	117944955	S_VLDL_P_combined99	31.3743	116778201	31.6831	116778201	FALSE	-0.30879
11	116061831	117850198	ln_S_VLDL_TG_combined39	30.9559	116778201	31.2647	116778201	FALSE	-0.30879
11	116115567	117392991	Gp_combined58	11.9303	116778201	12.1811	116778201	FALSE	-0.250787
11	116115567	117436968	L_VLDL_C_combined55	22.2065	116778201	22.5153	116778201	FALSE	-0.30879
11	116115567	117392991	L_VLDL_P_combined4	20.7363	116778201	21.0451	116778201	FALSE	-0.30879
11	116115567	117725823	ln_HDL_TG_combined78	17.8773	116778201	18.1861	116778201	FALSE	-0.30879
11	116115567	117434852	ln_IDL_TG_combined	11.1826	116778201	11.4242	116778201	FALSE	-0.241599
11	116115567	117392991	ln_L_VLDL_TG_combined34	19.7858	116778201	20.0946	116778201	FALSE	-0.30879
11	116115567	117392991	ln_M_HDL_TG_combined83	19.0375	116778201	19.3463	116778201	FALSE	-0.30879
11	116115567	117720135	ln_M_VLDL_TG_combined13	23.7007	116778201	24.0095	116778201	FALSE	-0.30879
11	116115567	117725823	ln_S_HDL_TG_combined25	20.7409	116778201	21.0497	116778201	FALSE	-0.30879
11	116115567	117725823	ln_S_tottg_combined35	23.8235	116778201	24.1323	116778201	FALSE	-0.30879
11	116115567	117725823	ln_VLDL_TG_combined3	26.0142	116778201	26.323	116778201	FALSE	-0.30879
11	116115567	117392991	ln_XL_VLDL_TG_combined26	17.2739	116778201	17.5827	116778201	FALSE	-0.30879
11	116115567	117850198	M_VLDL_C_combined10	25.2404	116778201	25.5492	116778201	FALSE	-0.30879
11	116115567	117725823	M_VLDL_P_combined27	25.201	116778201	25.5098	116778201	FALSE	-0.30879
11	116115567	117725823	MUFA_combined51	16.0593	116778201	16.3609	116778201	FALSE	-0.301526
11	116115567	117392991	S_ApoB_combined79	17.4362	116778201	17.745	116778201	FALSE	-0.30879
11	116115567	117944955	S_VLDL_C_combined65	20.603	116778201	20.9118	116778201	FALSE	-0.30879
11	116115567	117944955	VLDL_C_combined19	21.8488	116778201	22.1576	116778201	FALSE	-0.30879
11	116115567	117392991	XL_VLDL_C_combined44	15.7732	116778201	16.0712	116778201	FALSE	-0.29801
11	116115567	117392991	XL_VLDL_P_combined95	16.8141	116778201	17.1229	116778201	FALSE	-0.30879
11	116136050	117392991	ln_S_LDL_TG_combined94	10.1645	116778201	10.3935	116778201	FALSE	-0.229087
11	116136050	117434852	Remnant_C_combined35	14.4471	116778201	14.7289	116778201	FALSE	-0.281715
11	116169521	117392991	XS_VLDL_P_combined47	11.3441	116778201	11.5877	116778201	FALSE	-0.243583
11	116169521	117386845	XXL_VLDL_C_combined34	13.2835	116780399	13.3492	116778201	FALSE	-0.0657068
11	116176891	117401297	LA_combined8	11.6578	116778201	11.9053	116778201	FALSE	-0.247438
11	116178201	117378201	FAw6_combined	10.2596	116778201	10.4899	116778201	FALSE	-0.230256
11	116178201	117378201	HDL2_C_combined92	9.38077	116778201	9.60023	116778201	FALSE	-0.219457
11	116178201	117386845	Ile_combined87	9.76569	116786845	9.98987	116786845	FALSE	-0.224187
11	116178201	117386845	L_HDL_C_combined	10.2337	116778201	10.4636	116778201	FALSE	-0.229938
11	116178201	117378201	L_HDL_P_combined	9.55191	116778201	9.77347	116778201	FALSE	-0.22156
11	116178201	117386845	ln_XXL_VLDL_TG_combined68	9.9747	116786845	10.2015	116786845	FALSE	-0.226755
11	116178201	117378201	PUFA_combined42	10.17	116778201	10.3991	116778201	FALSE	-0.229155
11	116178201	117378201	S_hdlc_combined89	8.60011	116778201	8.80997	116778201	FALSE	-0.209863
11	116178201	117378201	S_hdlc_males32	8.61782	116778201	8.8279	116778201	FALSE	-0.210081
11	116178201	117378201	S_ldlc_combined14	9.06041	116778201	9.27593	116778201	FALSE	-0.21552
11	116178201	117378201	SFA_combined41	10.5433	116778201	10.1145	116778201	TRUE	0.428807
11	116178201	117378201	XL_HDL_C_combined5	10.9542	116778201	11.193	116778201	FALSE	-0.238791
11	116178201	117378201	XL_HDL_P_combined92	9.75099	116778201	9.97499	116778201	FALSE	-0.224006
11	116178201	117386845	XXL_VLDL_P_combined81	10.8481	116786845	11.0856	116786845	FALSE	-0.237488
12	55072166	57185070	Gln_combined	42.0423	56467250	42.3511	56467250	FALSE	-0.30879
12	55866793	57072550	Tyr_combined1	8.35002	56471554	8.55681	56471554	FALSE	-0.20679
12	95320867	96580603	His_combined	10.6203	95980603	10.855	95980603	FALSE	-0.234688
12	102249399	103455635	Phe_combined27	8.1311	102849399	8.3352	102849399	FALSE	-0.2041
12	120315171	121633534	ln_P_CRP_combined	19.6189	120985573	19.9277	120985573	FALSE	-0.30879
14	20424070	21635047	His_combined	10.0402	21024070	10.2678	21024070	FALSE	-0.22756
14	93771805	94978610	Gp_combined58	10.4826	94371805	10.7156	94371805	FALSE	-0.232997
15	56752335	60677794	ln_IDL_TG_combined	81.1899	58386313	80.8748	58386313	TRUE	0.315126
15	56753688	60199174	ln_L_HDL_TG_combined	76.2138	58388755	76.5226	58388755	FALSE	-0.30879
15	56935726	60504327	ln_L_LDL_TG_combined	66.5514	58386313	65.7656	58386313	TRUE	0.785738
15	57119629	60395242	ln_LDL_TG_combined	51.1578	58434545	50.7681	58438299	TRUE	0.38978
15	57198575	60127890	ln_HDL_TG_combined78	52.7332	58388755	53.042	58388755	FALSE	-0.30879
15	57285269	60286221	ln_M_LDL_TG_combined87	43.1669	58438299	42.6454	58438299	TRUE	0.521545
15	57306566	60190381	ln_S_LDL_TG_combined94	26.1926	58434545	25.8688	58434545	TRUE	0.323867
15	57307581	59874186	L_HDL_P_combined	34.0271	58388755	34.3359	58388755	FALSE	-0.30879
15	57549167	59038299	IDL_P_combined42	15.4259	58391167	15.7197	58391167	FALSE	-0.293742
15	57549167	59766464	L_HDL_C_combined	26.8341	58386313	27.1429	58386313	FALSE	-0.30879
15	57549167	60127890	ln_XL_HDL_TG_combined21	40.0392	58386313	40.348	58386313	FALSE	-0.30879
15	57549167	59812698	PC_combined6	24.3831	58386313	24.6919	58386313	FALSE	-0.30879
15	57549167	59049692	S_ApoA1_combined47	20.7196	58431476	21.0284	58431476	FALSE	-0.30879
15	57549167	59598453	S_hdlc_combined89	19.5512	58386313	19.86	58386313	FALSE	-0.30879
15	57549167	59598453	S_hdlc_males32	19.5701	58386313	19.8789	58386313	FALSE	-0.30879
15	57549167	59735608	XL_HDL_P_combined92	18.8051	58386313	19.1139	58386313	FALSE	-0.30879
15	57549167	59038299	XS_VLDL_C_combined75	21.008	58391167	21.3168	58391167	FALSE	-0.30879
15	57549167	59874186	XS_VLDL_P_combined47	33.0359	58391167	33.3447	58391167	FALSE	-0.30879
15	57597160	59874186	ln_XS_VLDL_TG_combined51	28.1304	58386313	28.4392	58386313	FALSE	-0.30879
15	57777936	59038299	ln_M_HDL_TG_combined83	20.4126	58386313	20.7214	58386313	FALSE	-0.30879
15	57779360	59163549	ln_S_HDL_TG_combined25	12.0505	58387985	12.3028	58387985	FALSE	-0.252263
15	57779360	59050219	TotPG_combined4	19.7677	58386313	20.0765	58386313	FALSE	-0.30879
15	57779522	59049185	HDL2_C_combined92	12.5525	58386313	12.8109	58386313	FALSE	-0.258432
15	57779522	58995404	M_HDL_P_combined11	10.3893	58386313	10.6212	58386313	FALSE	-0.23185
15	57779522	59038299	MUFA_combined51	11.1914	58386313	11.4331	58386313	FALSE	-0.241706
15	57779522	59050219	TotCho_combined53	14.7845	58386313	15.0704	58386313	FALSE	-0.285861
15	57779522	59032643	XL_HDL_C_combined5	9.43373	58386313	9.65384	58386313	FALSE	-0.220107
15	57788755	58988755	HDL3_C_combined79	7.98704	58388755	8.18937	58388755	FALSE	-0.20233
15	57788755	58995404	S_VLDL_C_combined65	8.31605	58391167	8.52242	58391167	FALSE	-0.206373
16	3764986	4964986	hip_combined	8.02096	4364986	8.2237	4364986	FALSE	-0.202746
16	14433677	15656648	FAw3_FA_combined	8.25373	15054789	8.45934	15054789	FALSE	-0.205607
16	14436083	15656648	DHA_FA_combined	8.97071	15054789	9.18513	15054789	FALSE	-0.214418
16	55687207	57572917	ln_M_HDL_TG_combined83	23.257	56955678	23.0816	56956804	TRUE	0.175445
16	55687207	57572917	ln_S_HDL_TG_combined25	21.2034	56954132	21.5122	56954132	FALSE	-0.30879
16	56351227	57584190	S_hdlc_combined89	41.9373	56955678	42.2461	56955678	FALSE	-0.30879
16	56351227	57584190	S_hdlc_males32	41.8318	56955678	42.1406	56955678	FALSE	-0.30879
16	56351602	57573539	HDL2_C_combined92	25.9228	56954132	26.2315	56954132	FALSE	-0.30879
16	56351602	57573539	L_HDL_C_combined	23.5303	56954132	23.8391	56954132	FALSE	-0.30879
16	56351602	57573539	L_HDL_P_combined	21.8394	56954132	22.1482	56954132	FALSE	-0.30879
16	56351602	57573539	S_ApoA1_combined47	22.5596	56954132	22.8684	56954132	FALSE	-0.30879
16	56353103	57572678	ln_HDL_TG_combined78	12.242	56956804	12.4966	56956804	FALSE	-0.254616
16	56353103	57573539	M_HDL_C_combined44	14.3477	56954132	14.6282	56954132	FALSE	-0.280493
16	56353103	57571567	Remnant_C_combined35	10.131	56954132	10.3597	56954132	FALSE	-0.228676
16	56353103	57572917	S_VLDL_C_combined65	14.8642	56954132	15.1511	56954132	FALSE	-0.28684
16	56353103	57560616	S_VLDL_P_combined99	8.58827	56954132	8.79798	56954132	FALSE	-0.209718
16	56353103	57571567	VLDL_C_combined19	11.725	56954132	11.9733	56954132	FALSE	-0.248264
16	56353103	57571567	XL_HDL_C_combined5	11.8795	56954132	12.1296	56954132	FALSE	-0.250162
16	56353103	57572917	XL_HDL_P_combined92	14.8442	56954132	15.1308	56954132	FALSE	-0.286594
16	56353103	57571567	XS_VLDL_C_combined75	12.6572	56956804	12.9169	56956804	FALSE	-0.259719
16	56353103	57571567	XS_VLDL_P_combined47	12.7752	56954132	12.644	56954132	TRUE	0.13125
16	69237409	70437409	Tyr_combined1	8.30964	69837409	8.51593	69837409	FALSE	-0.206294
16	70642701	73489001	Tyr_combined1	14.7378	71605515	15.0231	71605515	FALSE	-0.285287
16	71227541	73346726	Gp_combined58	20.651	72045758	20.9598	72045758	FALSE	-0.30879
16	72692680	73892680	Ala_combined66	8.53663	73292680	8.74571	73292680	FALSE	-0.209083
16	81154786	84100991	ln_P_adipon_combined71	48.4304	82629683	48.7392	82629683	FALSE	-0.30879
17	4164677	5389345	ln_IDL_TG_combined	10.712	4769688	10.9478	4769688	FALSE	-0.235815
18	49038347	50253146	ln_M_HDL_TG_combined83	8.77587	49653146	6.32653	49642278	TRUE	2.44933
18	49041037	50255298	M_HDL_P_combined11	10.1746	49649891	9.94678	49649891	TRUE	0.227773
18	49217040	50417040	S_ApoA1_combined47	8.18643	49817040	7.66746	49817040	TRUE	0.518968
19	10204043	11887746	S_ldlc_combined14	18.9608	11087511	19.2696	11087511	FALSE	-0.30879
19	10475736	11887746	S_totalc_combined52	14.9201	11082155	15.2077	11082155	FALSE	-0.287527
19	10476648	11691630	FAw6_combined	8.49046	11082155	8.69897	11082155	FALSE	-0.208516
19	10476648	11887746	IDL_C_combined83	12.4916	11087511	12.5144	11087511	FALSE	-0.0228361
19	10476648	11887746	IDL_P_combined42	13.4527	11087511	13.0386	11087511	TRUE	0.414051
19	10476648	11887746	L_LDL_C_combined89	13.4763	11087511	13.7461	11087511	FALSE	-0.269785
19	10476648	11887746	L_LDL_P_combined81	13.809	11082155	13.7123	11087511	TRUE	0.0967888
19	10476648	11691630	LA_combined8	9.45216	11082155	9.67249	11082155	FALSE	-0.220334
19	10476648	11700236	M_LDL_C_combined79	11.7008	11087511	11.9488	11087511	FALSE	-0.247967
19	10476648	11887746	M_LDL_P_combined44	11.8324	11087511	12.082	11087511	FALSE	-0.249584
19	10476648	11887746	S_ApoB_combined79	8.34411	11087511	8.55083	11087511	FALSE	-0.206718
19	10476648	11700236	S_LDL_C_combined73	10.8	11087511	11.0369	11087511	FALSE	-0.236897
19	10476648	11887746	S_LDL_P_combined10	10.7534	11087511	10.9897	11087511	FALSE	-0.236324
19	10487511	11687511	Remnant_C_combined35	8.0518	11087511	8.25492	11087511	FALSE	-0.203125
19	18549951	20216343	DHA_combined	10.0353	19203717	10.2628	19203717	FALSE	-0.2275
19	18551042	20216343	FAw3_combined51	11.6692	19282905	11.9168	19282905	FALSE	-0.247579
19	18682905	19882905	PUFA_combined42	8.38194	19282905	8.58912	19282905	FALSE	-0.207182
19	18714216	20131986	S_ApoB_combined79	8.26765	19314216	8.47343	19314216	FALSE	-0.205778
19	44128895	45543964	IDL_C_combined83	36.6743	44908822	36.9831	44908822	FALSE	-0.30879
19	44128895	45543964	IDL_P_combined42	30.8469	44908822	31.1556	44908822	FALSE	-0.30879
19	44128895	45543964	L_LDL_C_combined89	41.6991	44908822	42.0079	44908822	FALSE	-0.30879
19	44128895	45543964	L_LDL_P_combined81	36.3358	44908822	36.6446	44908822	FALSE	-0.30879
19	44128895	45528196	M_LDL_C_combined79	34.4815	44908822	34.7903	44908822	FALSE	-0.30879
19	44128895	45524977	M_LDL_P_combined44	30.4739	44908822	30.7827	44908822	FALSE	-0.30879
19	44128895	45524977	S_ApoB_combined79	17.1686	44908822	17.0509	44908822	TRUE	0.117679
19	44128895	45528196	S_LDL_C_combined73	33.3218	44908822	33.6306	44908822	FALSE	-0.30879
19	44128895	46149640	S_ldlc_combined14	40.5551	44908822	40.8639	44908822	FALSE	-0.30879
19	44204817	45576296	ln_P_CRP_combined	48.4284	44908684	48.7372	44908684	FALSE	-0.30879
19	44216374	45524977	S_LDL_P_combined10	27.4325	44908822	27.7413	44908822	FALSE	-0.30879
19	44216374	45524977	S_totalc_combined52	20.3288	44908822	20.6376	44908822	FALSE	-0.30879
19	44292009	45522203	LA_combined8	10.9531	44908822	11.1919	44908822	FALSE	-0.238779
19	44308684	45809149	Remnant_C_combined35	10.1233	44922203	8.8543	44922203	TRUE	1.26903
19	44308822	45509976	FAw6_FA_combined55	8.57454	44909976	8.3502	44909976	TRUE	0.224335
19	44308822	45523535	MUFA_FA_combined46	14.1652	44908822	13.7308	44908822	TRUE	0.434424
19	44308822	45509976	SM_combined38	12.2381	44908822	12.4927	44908822	FALSE	-0.254569
19	44322203	45522203	XS_VLDL_P_combined47	8.71184	44922203	8.56326	44922203	TRUE	0.148583
20	45128422	46561659	XL_HDL_P_combined92	18.3065	45923216	18.6153	45923216	FALSE	-0.30879
20	45306012	46523216	L_HDL_C_combined	9.34112	45906012	9.56009	45906012	FALSE	-0.218969
20	45306012	46523216	L_HDL_P_combined	9.55126	45906012	9.77281	45906012	FALSE	-0.221552
20	45306012	46561659	ln_S_HDL_TG_combined25	10.7457	45906012	9.50892	45923216	TRUE	1.23681
20	45306012	46523216	S_HDL_P_combined40	11.1927	45923216	11.4344	45923216	FALSE	-0.241723
20	45306012	46561659	XL_HDL_C_combined5	17.1607	45923216	17.4695	45923216	FALSE	-0.30879
20	45316308	46561659	ln_XL_HDL_TG_combined21	9.43824	45923216	9.6584	45923216	FALSE	-0.220163
21	15718536	16918536	HDL3_C_combined79	8.41188	16318536	7.7525	16318536	TRUE	0.659382
*name of phenotype in this column correspond to "Phenotype descriptor + Rank matched version" in Table S1.
**P_LOCATER_standardized denote p-values after adjusting for confounding and standardized to have the same genome-wide significance threshold with SMT.

### Sheet: Table S3
Table S3. HMM parameter evaluated in tuning experiment
-log(Ne)	-log(μ)
-1	2
2	2
6	2
8	2
2	5
6	5
8	5
2	8
6	8
8	8
6	10
8	10
6	20
8	20

### Sheet: Table S4
Table S4. List of significant sprigs and variants that are completely linked through LD.
Lead variant chr:pos	Trait	Significant Sprig IDs	Variants in complete LD with sprig
chr7:73440219	MUFA	1016	NA
chr7:73482065	Triglycerides in VLDL	631, 1309, 174, 235	NA
chr7:73643687	Concentration of large VLDL particles	NA (detected by QForm)	NA
chr11:61843278	HDL2-C	1045	NA
chr11:105327888	Triglycerides in medium VLDL	428, 151, 1189, 1393, 890	Sprig 1393: chr11-107091774-A-G, chr11-107907320-A-G, chr11-108023469-T-A, chr11-108064746-G-A
chr18:49653146	Triglycerides in medium HDL	438,1056,59,1184,1209,1293,424,1489,509,232,384,159	Sprig 1293: chr18-49120687-T-C, chr18-49355573-A-T, chr18-49820968-C-T, chr18-50730374-G-A;
			Sprig 384: chr18-55351333-T-C;
			Sprig 324: chr18-51112658-G-A
chr18:49817040	ApoA1	1611, 1032, 1618, 1295, 1471, 370	Sprig 370: chr18-46868035-A-T;
			Sprig 1471: chr18-49383308-T-G;
			Sprig 1611: chr18-53961401-A-C
chr19:44922203	Remnant-C	NA (detected by QForm)	NA
chr20:45906012	Triglycerides in small HDL	1678, 1500, 1641, 1125, 1301, 1468	NA
chr21:16318536	HDL3-C	1728	NA

### Sheet: Table S5
Table S5. Associations with more significant result from LOCATER and the inferred causal variant count *
chromosome	region start position	region end position	phenotype**	P_LOCATER_standardized (-log10) ***	Position of LOCATER lead marker	P_SMT (-log10)	Position of SMT lead marker	P_LOCATER_standardized < P_SMT?	Test contribute to boost	Significant sprig count	Conditional experiment round number	Inferred number of causal variants
1	54439974	56974902	M_LDL_C_combined79	11.9504	55473824	11.5395	55039974	TRUE	SD	1	0	2
6	33982880	35392107	S_hdlc_combined89	9.43963	34654899	9.34208	34654899	TRUE	SD	1	0	2
6	33982880	35459916	S_hdlc_males32	9.42732	34654899	9.30242	34654899	TRUE	SD	1	0	2
7	72832414	74243687	ln_VLDL_TG_combined3	10.784	73482065	8.95455	73467477	TRUE	SD	4	0	5
7	72840219	74243687	MUFA_combined51	8.80438	73440219	7.59804	73440219	TRUE	SD	1	0	2
7	73043687	74243687	L_VLDL_P_combined4	8.54921	73643687	7.46841	73641131	TRUE	Qform	0	3	3
11	61196827	62398436	L_HDL_C_combined	8.34155	61796827	8.20122	61798436	TRUE	SD	1	0	2
11	61196827	62426344	L_HDL_P_combined	8.82044	61825533	8.66986	61798436	TRUE	SD	1	0	2
11	61243278	62443278	HDL2_C_combined92	8.18188	61843278	7.78184	61798436	TRUE	SD	1	0	2
11	104727888	105927888	ln_M_VLDL_TG_combined13	8.6363	105327888	4.98031	105331384	TRUE	SD	5	0	6
11	116178201	117378201	SFA_combined41	10.5433	116778201	10.1145	116778201	TRUE	SD	2	0	3
15	56752335	60677794	ln_IDL_TG_combined	81.1899	58386313	80.8748	58386313	TRUE	Qform	0	5	5
15	56935726	60504327	ln_L_LDL_TG_combined	66.5514	58386313	65.7656	58386313	TRUE	Qform	0	5	5
15	57119629	60395242	ln_LDL_TG_combined	51.1578	58434545	50.7681	58438299	TRUE	Qform	0	5	5
15	57285269	60286221	ln_M_LDL_TG_combined87	43.1669	58438299	42.6454	58438299	TRUE	Qform	0	5	5
15	57306566	60190381	ln_S_LDL_TG_combined94	26.1926	58434545	25.8688	58434545	TRUE	Qform	0	5	5
16	55687207	57572917	ln_M_HDL_TG_combined83	23.257	56955678	23.0816	56956804	TRUE	SD	4	0	5
16	56353103	57571567	XS_VLDL_P_combined47	12.7752	56954132	12.644	56954132	TRUE	SD	1	0	2
18	49038347	50253146	ln_M_HDL_TG_combined83	8.77587	49653146	6.32653	49642278	TRUE	SD	12	0	13
18	49041037	50255298	M_HDL_P_combined11	10.1746	49649891	9.94678	49649891	TRUE	SD	1	0	2
18	49217040	50417040	S_ApoA1_combined47	8.18643	49817040	7.66746	49817040	TRUE	SD	6	0	7
19	10476648	11887746	IDL_P_combined42	13.4527	11087511	13.0386	11087511	TRUE	SD	3	0	4
19	10476648	11887746	L_LDL_P_combined81	13.809	11082155	13.7123	11087511	TRUE	SD	3	0	4
19	44128895	45524977	S_ApoB_combined79	17.1686	44908822	17.0509	44908822	TRUE	Qform	0	3	3
19	44308684	45809149	Remnant_C_combined35	10.1233	44922203	8.8543	44922203	TRUE	Qform	0	4	4
19	44308822	45509976	FAw6_FA_combined55	8.57454	44909976	8.3502	44909976	TRUE	Qform	0	2	2
19	44308822	45523535	MUFA_FA_combined46	14.1652	44908822	13.7308	44908822	TRUE	Qform	0	1	1
19	44322203	45522203	XS_VLDL_P_combined47	8.71184	44922203	8.56326	44922203	TRUE	Qform	0	4	4
20	45306012	46561659	ln_S_HDL_TG_combined25	10.7457	45906012	9.50892	45923216	TRUE	SD	6	0	7
21	15718536	16918536	HDL3_C_combined79	8.41188	16318536	7.7525	16318536	TRUE	SD	1	0	2
* When multiple traits are highly correlated at one genomic region, use one of them to investigate the number of causal variants. Then we will assume all other signals have the same number of inferred causal variants. Defination of highly correlated phenotype: r^2 > 0.8
** name of phenotype in this column correspond to "Phenotype descriptor + Rank matched version" in Table S1.
*** P_LOCATER_standardized denote p-values after adjusting for confounding and standardized to have the same genome-wide significance threshold with SMT.
